# Is there an anticholinergic effect of drugs beyond polypharmacy? A simulation study on death, dementia, and delirium in UK Biobank

**DOI:** 10.1101/2024.08.06.24311533

**Authors:** J. Mur, L. E. Stirland, G. Muniz-Terrera, A. K. Leist

## Abstract

The use of anticholinergic drugs has been associated with adverse health outcomes. However, their effects cannot be completely separated from the effects of general polypharmacy using standard methods. The objective of this study was to explore the extent to which the detrimental health effects attributed to anticholinergic burden measured by anticholinergic burden scales (ABS) were distinct from those of polypharmacy. We compared observed effects of ABS against simulated effects of generated pseudoscales intended to measure polypharmacy using UK Biobank primary care data. We randomly sampled from 525 anticholinergic and non-anticholinergic drugs prescribed in the year 2015 to ∼200,000 participants with an average age of 65 years. We then created 1,000 pseudoscales, the score of which was designed to represent the strength of the background effect of polypharmacy, differentiating pseudoscales constructed to capture either general polypharmacy or putative anticholinergic polypharmacy, and exhibiting similar distributional properties to 23 real-world ABS (statistical equivalence). We performed individual logistic regressions for each scale to estimate associations between ABS scales and pseudoscales, respectively, and risk of death, dementia, or delirium. Across outcomes, odds ratios for anticholinergic-polypharmacy pseudoscales were on average 0.03-0.05 greater than those of general-polypharmacy pseudoscales. The number of drugs composing the scales was correlated with the size of adverse effects for both pseudoscales (r=∼0.5, p<0.001) and ABS (r=∼0.7, p<0.001). In total, 50-90% of ABS showed stronger effects than the majority of pseudoscales. ABS exhibited stronger associations with the studied adverse health outcomes than would be expected from polypharmacy alone (range of differences in odds ratios: -0.05 to 0.20). Most existing ABS capture more variance in the association with death, dementia, and delirium than polypharmacy alone, but with varying degrees of strength.
