## Supplementary material for "Is there an anticholinergic effect of drugs beyond polypharmacy? A simulation study on death, dementia, and delirium in UK Biobank": Suppl. Table 7.xlsx

### Sheet: outcome_death
Outcome	Scale name	OR ABS	CI low	CI high	Median OR general	Median OR antichol.	Cum. prob. general	Cum. prob. antichol.	N	Overlap
Death	DRN	1.03326	1.02373	1.04278	1.04428	1.06552	0.408	0.204	41	0.816858
Death	CrAS	1.04405	1.03445	1.05366	1.04088	1.07481	0.524	0.228	51	0.719835
Death	ABC	1.04404	1.03574	1.05234	1.03302	1.04182	0.628	0.524	17	0.902404
Death	ADS	1.07383	1.0642	1.08346	1.07093	1.11013	0.528	0.204	96	0.696677
Death	AAS	1.06695	1.05721	1.07669	1.03885	1.0523	0.764	0.672	35	0.8762
Death	CABS	1.05753	1.04918	1.06589	1.02812	1.03614	0.828	0.712	13	0.883951
Death	ARS	1.04726	1.03805	1.05648	1.04244	1.0545	0.56	0.42	40	0.879267
Death	AAS-r	1.04927	1.03959	1.05896	1.03889	1.04427	0.652	0.548	23	0.899414
Death	ALS	1.01336	1.00308	1.02363	1.04259	1.06144	0.236	0.16	44	0.831604
Death	ACB	1.06591	1.05627	1.07555	1.06575	1.09572	0.504	0.24	80	0.704828
Death	m-ARS	1.03811	1.02874	1.04747	1.05066	1.07487	0.38	0.192	57	0.769325
Death	DS	1.08672	1.07754	1.0959	1.06079	1.09855	0.732	0.38	74	0.673093
Death	DRS	1.16793	1.15843	1.17742	1.07055	1.09502	0.992	0.984	88	0.750107
Death	DDS	1.12089	1.11197	1.1298	1.06564	1.1058	0.908	0.66	81	0.68134
Death	AEC	1.05477	1.04527	1.06428	1.05582	1.06996	0.492	0.356	56	0.870118
Death	AIS	1.12427	1.11433	1.1342	1.08656	1.12661	0.844	0.492	109	0.656131
Death	GABS	1.14722	1.13681	1.15763	1.10519	1.1443	0.824	0.52	134	0.67208
Death	BAAS	1.13644	1.12649	1.14639	1.07445	1.11243	0.908	0.732	100	0.695489
Death	KABS	1.10377	1.094	1.11354	1.07287	1.09809	0.812	0.548	87	0.760109
Death	mACB	1.10059	1.09081	1.11036	1.04935	1.08857	0.856	0.58	72	0.675736
Death	CALS	1.15416	1.14388	1.16443	1.11025	1.15866	0.816	0.456	150	0.598253
Death	ACSBC	1.14054	1.13045	1.15063	1.09968	1.15041	0.8	0.412	133	0.601674
Death	YS	1.03729	1.02773	1.04685	1.04595	1.07754	0.408	0.152	55	0.733968
Dementia	DRN	0.997955	0.98645	1.00946	1.02263	1.06305	0.22	0.124	41	0.719346
Dementia	CrAS	1.06022	1.04888	1.07156	1.0194	1.06535	0.776	0.464	51	0.682961
Dementia	ABC	0.994535	0.984399	1.00467	1.01571	1.0216	0.296	0.264	17	0.837506
Dementia	ADS	1.17437	1.16325	1.1855	1.04973	1.11379	0.936	0.756	96	0.660154
Dementia	AAS	1.15676	1.14535	1.16817	1.0156	1.03691	0.972	0.912	35	0.813473
Dementia	CABS	1.01684	1.00681	1.02687	1.00966	1.01862	0.596	0.468	13	0.836734
Dementia	ARS	1.10087	1.09043	1.11131	1.0173	1.05766	0.924	0.736	40	0.735452
Dementia	AAS-r	1.08262	1.07139	1.09384	1.01372	1.02586	0.896	0.788	23	0.81817
Dementia	ALS	1.06965	1.05787	1.08143	1.02019	1.04805	0.808	0.62	44	0.794436
Dementia	ACB	1.07864	1.06757	1.08971	1.0485	1.09737	0.72	0.384	80	0.697632
Dementia	m-ARS	1.13518	1.12477	1.1456	1.02504	1.07143	0.92	0.772	57	0.68693
Dementia	DS	1.16759	1.15626	1.17892	1.04373	1.11492	0.956	0.764	74	0.639411
Dementia	DRS	1.1307	1.11877	1.14262	1.04058	1.10318	0.896	0.688	88	0.693739
Dementia	DDS	1.19134	1.18017	1.20252	1.04879	1.10519	0.96	0.84	81	0.66585
Dementia	AEC	1.17001	1.15895	1.18107	1.03085	1.06933	0.972	0.896	56	0.720138
Dementia	AIS	1.17595	1.16416	1.18774	1.06341	1.14212	0.948	0.708	109	0.582786
Dementia	GABS	1.16418	1.1519	1.17646	1.07817	1.16555	0.884	0.48	134	0.540018
Dementia	BAAS	1.20638	1.19459	1.21816	1.05373	1.11465	0.98	0.82	100	0.670359
Dementia	KABS	1.14999	1.13868	1.1613	1.03948	1.10472	0.928	0.664	87	0.646574
Dementia	mACB	1.13451	1.12326	1.14576	1.03013	1.08758	0.956	0.72	72	0.643446
Dementia	CALS	1.20685	1.19469	1.21901	1.08981	1.18352	0.9	0.636	150	0.5521
Dementia	ACSBC	1.15811	1.14614	1.17007	1.0813	1.16756	0.844	0.452	133	0.596049
Dementia	YS	1.22741	1.21708	1.23774	1.02496	1.06422	0.988	0.96	55	0.703753
Delirium	DRN	0.978762	0.968719	0.988805	1.03363	1.06568	0.132	0.08	41	0.752481
Delirium	CrAS	1.03671	1.0265	1.04693	1.03315	1.06408	0.544	0.268	51	0.71781
Delirium	ABC	1.04231	1.03342	1.05121	1.03671	1.04045	0.612	0.512	17	0.91774
Delirium	ADS	1.13515	1.1251	1.14519	1.06016	1.11125	0.884	0.668	96	0.701209
Delirium	AAS	1.12318	1.11288	1.13349	1.03265	1.05047	0.98	0.976	35	0.875553
Delirium	CABS	1.04402	1.0351	1.05294	1.02335	1.03395	0.744	0.596	13	0.867829
Delirium	ARS	1.10105	1.09159	1.11052	1.03366	1.05168	0.928	0.816	40	0.847293
Delirium	AAS-r	1.0831	1.07279	1.09342	1.02788	1.03997	0.936	0.864	23	0.882627
Delirium	ALS	1.07806	1.06749	1.08863	1.02958	1.05717	0.8	0.684	44	0.835557
Delirium	ACB	1.10746	1.09762	1.11729	1.05857	1.0894	0.848	0.616	80	0.790467
Delirium	m-ARS	1.12816	1.11858	1.13774	1.04249	1.07188	0.956	0.872	57	0.816748
Delirium	DS	1.14672	1.13659	1.15685	1.0525	1.09269	0.968	0.828	74	0.742973
Delirium	DRS	1.14566	1.1349	1.15642	1.05597	1.09363	0.956	0.836	88	0.760678
Delirium	DDS	1.18336	1.17345	1.19328	1.05447	1.0932	0.988	0.96	81	0.712262
Delirium	AEC	1.13861	1.12874	1.14848	1.04495	1.06818	0.988	0.92	56	0.819532
Delirium	AIS	1.16408	1.15356	1.17459	1.07443	1.12265	0.972	0.796	109	0.697283
Delirium	GABS	1.17967	1.1687	1.19063	1.09446	1.14887	0.952	0.732	134	0.649745
Delirium	BAAS	1.16814	1.15761	1.17867	1.06439	1.10447	0.976	0.892	100	0.750937
Delirium	KABS	1.15393	1.14371	1.16416	1.063	1.08686	0.984	0.872	87	0.779192
Delirium	mACB	1.127	1.11689	1.1371	1.042	1.08087	0.952	0.832	72	0.725836
Delirium	CALS	1.20998	1.19917	1.22079	1.10885	1.15464	0.944	0.876	150	0.671248
Delirium	ACSBC	1.16989	1.15929	1.1805	1.09012	1.15293	0.876	0.684	133	0.634673
Delirium	YS	1.10748	1.09775	1.11722	1.03281	1.0704	0.916	0.772	55	0.732458
