## Supplementary material for "Is there an anticholinergic effect of drugs beyond polypharmacy? A simulation study on death, dementia, and delirium in UK Biobank": Suppl. Table 10.xlsx

### Sheet: Suppl. Table 11
Outcome	Scale name	OR ABS	CI low	CI high	Median OR general	Median OR antichol.	Cum. prob. general	Cum. prob. antichol.	N	Overlap
Death	DRN	1.01138	1.00018	1.02259	1.02031	1.02735	0.284	0.184	40	0.839135
Death	CrAS	1.00232	0.99156	1.01307	1.02375	1.03415	0.104	0.02	54	0.795804
Death	ABC	1.04553	1.03631	1.05474	1.01288	1.01311	0.988	0.928	20	0.919249
Death	ADS	1.03813	1.02769	1.04857	1.03749	1.05372	0.524	0.216	100	0.69594
Death	AAS	1.03014	1.01943	1.04085	1.01695	1.02496	0.744	0.608	36	0.852934
Death	CABS	1.03857	1.02918	1.04796	1.01093	1.01068	0.936	0.908	14	0.912092
Death	ARS	1.02526	1.01529	1.03523	1.02154	1.02898	0.584	0.4	43	0.834517
Death	AAS-r	1.02124	1.01079	1.03169	1.01481	1.01463	0.66	0.628	23	0.892164
Death	ALS	1.02363	1.01268	1.03458	1.02222	1.0284	0.536	0.392	45	0.839173
Death	ACB	1.04841	1.03781	1.05902	1.03379	1.0457	0.76	0.54	82	0.781849
Death	m-ARS	1.0211	1.01093	1.03127	1.02313	1.03545	0.444	0.192	58	0.742853
Death	DS	1.04414	1.03376	1.05452	1.03264	1.04615	0.728	0.44	78	0.725264
Death	DRS	1.05212	1.04142	1.06282	1.03547	1.04297	0.8	0.704	91	0.846589
Death	DDS	1.04372	1.03341	1.05403	1.0335	1.0468	0.7	0.44	80	0.767566
Death	AEC	1.03597	1.02558	1.04636	1.02678	1.03226	0.7	0.54	56	0.833745
Death	AIS	1.06241	1.0514	1.07343	1.04276	1.05713	0.84	0.58	112	0.72666
Death	GABS	1.0714	1.05994	1.08286	1.0503	1.07107	0.856	0.508	134	0.617042
Death	BAAS	1.06145	1.05035	1.07254	1.03893	1.05468	0.808	0.64	106	0.707238
Death	KABS	1.07161	1.06118	1.08203	1.0349	1.04749	0.964	0.892	91	0.763081
Death	mACB	1.06045	1.04967	1.07123	1.03227	1.04018	0.948	0.888	74	0.821983
Death	CALS	1.07047	1.05909	1.08185	1.05752	1.07766	0.78	0.34	155	0.607563
Death	ACSBC	1.0764	1.06532	1.08748	1.05181	1.06853	0.912	0.66	135	0.669572
Death	YS	1.01408	1.00378	1.02438	1.02193	1.03015	0.296	0.152	48	0.852534
Dementia	DRN	1.00622	0.994337	1.0181	1.02557	1.04084	0.208	0.088	40	0.760793
Dementia	CrAS	1.0175	1.0059	1.02911	1.02608	1.04057	0.3	0.128	54	0.772505
Dementia	ABC	1.03867	1.02908	1.04826	1.01981	1.02857	0.784	0.68	20	0.835379
Dementia	ADS	1.06732	1.05576	1.07888	1.04268	1.05674	0.884	0.668	100	0.749391
Dementia	AAS	1.03836	1.02658	1.05013	1.02343	1.032	0.764	0.616	36	0.81729
Dementia	CABS	1.0406	1.03078	1.05042	1.02144	1.02461	0.84	0.808	14	0.923477
Dementia	ARS	1.03407	1.02339	1.04476	1.02924	1.03575	0.608	0.464	43	0.851275
Dementia	AAS-r	1.05497	1.04368	1.06627	1.02057	1.02739	0.944	0.896	23	0.850398
Dementia	ALS	1.01748	1.00514	1.02983	1.02534	1.03689	0.392	0.152	45	0.777677
Dementia	ACB	1.05494	1.0435	1.06639	1.0357	1.0524	0.788	0.556	82	0.727967
Dementia	m-ARS	1.04997	1.03919	1.06075	1.02871	1.04528	0.832	0.588	58	0.74689
Dementia	DS	1.06844	1.05678	1.0801	1.0383	1.05143	0.916	0.784	78	0.741797
Dementia	DRS	1.03978	1.02808	1.05148	1.03868	1.05446	0.52	0.24	91	0.756509
Dementia	DDS	1.06391	1.05207	1.07574	1.03569	1.0568	0.868	0.668	80	0.643292
Dementia	AEC	1.06328	1.05188	1.07469	1.02905	1.04108	0.948	0.852	56	0.769898
Dementia	AIS	1.05899	1.04659	1.07138	1.04392	1.06343	0.72	0.412	112	0.714894
Dementia	GABS	1.06563	1.05276	1.0785	1.05539	1.07499	0.66	0.336	134	0.689951
Dementia	BAAS	1.07429	1.06201	1.08657	1.04815	1.0638	0.86	0.708	106	0.720448
Dementia	KABS	1.07104	1.05916	1.08293	1.03917	1.05273	0.884	0.756	91	0.763161
Dementia	mACB	1.0395	1.02766	1.05134	1.03684	1.05018	0.552	0.316	74	0.780712
Dementia	CALS	1.07863	1.06586	1.09139	1.06482	1.08383	0.728	0.412	155	0.70452
Dementia	ACSBC	1.07779	1.06553	1.09005	1.0544	1.07653	0.836	0.552	135	0.658488
Dementia	YS	1.03481	1.02391	1.04572	1.03254	1.04015	0.54	0.38	48	0.828822
Delirium	DRN	0.986525	0.975828	0.997223	1.02244	1.0317	0.104	0.22	40	0.781893
Delirium	CrAS	0.999487	0.988472	1.0105	1.026	1.03304	0.188	0.256	54	0.825399
Delirium	ABC	1.018	1.00843	1.02757	1.01732	1.02241	0.508	0.432	20	0.912029
Delirium	ADS	1.06847	1.05722	1.07971	1.04901	1.05112	0.732	0.668	100	0.890814
Delirium	AAS	1.06479	1.05368	1.07589	1.01935	1.02856	0.956	0.912	36	0.820414
Delirium	CABS	1.02678	1.01721	1.03635	1.01543	1.01503	0.708	0.7	14	0.924259
Delirium	ARS	1.04608	1.0359	1.05625	1.02332	1.02822	0.78	0.72	43	0.894759
Delirium	AAS-r	1.03077	1.0195	1.04204	1.01968	1.02374	0.664	0.632	23	0.910317
Delirium	ALS	1.06819	1.05684	1.07955	1.02539	1.03451	0.932	0.884	45	0.778642
Delirium	ACB	1.00073	0.989821	1.01163	1.03957	1.03878	0.132	0.184	82	0.913999
Delirium	m-ARS	1.06916	1.05878	1.07953	1.02697	1.0322	0.892	0.848	58	0.863019
Delirium	DS	1.10484	1.09388	1.1158	1.03328	1.03293	0.976	0.976	78	0.938281
Delirium	DRS	1.0792	1.06817	1.09023	1.04257	1.03883	0.88	0.836	91	0.856132
Delirium	DDS	1.08648	1.07548	1.09748	1.03903	1.03005	0.904	0.904	80	0.893104
Delirium	AEC	1.08609	1.07507	1.09711	1.02858	1.0298	0.98	0.968	56	0.816172
Delirium	AIS	1.04573	1.0341	1.05736	1.05268	1.04525	0.432	0.52	112	0.858914
Delirium	GABS	1.06412	1.05206	1.07619	1.06185	1.05928	0.532	0.556	134	0.947655
Delirium	BAAS	1.03938	1.02787	1.05089	1.05128	1.04602	0.38	0.42	106	0.942891
Delirium	KABS	1.08371	1.07262	1.09481	1.04718	1.03853	0.872	0.852	91	0.848629
Delirium	mACB	0.992983	0.981667	1.0043	1.04289	1.03633	0.064	0.148	74	0.894012
Delirium	CALS	1.05231	1.04023	1.0644	1.07481	1.06496	0.264	0.36	155	0.887175
Delirium	ACSBC	1.05102	1.03963	1.06242	1.06403	1.06472	0.352	0.388	135	0.958184
Delirium	YS	1.05142	1.04113	1.06171	1.02356	1.0298	0.816	0.712	48	0.843067
